# DCM-PROGRESS: predicting end-stage heart failure in non-ischemic dilated cardiomyopathy patients

**DOI:** 10.1101/2023.09.10.23295251

**Authors:** A F Schmidt, P Leinveber, R Panovsky, L Soukup, P Machac, R R van de Leur, A Sammani, K Lekadir, A ter Riele, F W Asselbergs, M J Boonstra

## Abstract

**Aims:** Patients with non-ischemic dilated cardiomyopathy (DCM) are at considerable risk for end-stage heart failure (HF), requiring close monitoring to identify early signs of disease. We aimed to develop a model to predict the 5-years risk of end-stage HF, allowing for tailored patient monitoring and management.

**Methods and results:** Derivation data were available from a Dutch cohort of 293 DCM patients, with external validation available from a Czech Republic cohort of 235 DCM patients. Candidate predictors spanned patient and family histories, ECG and echocardiogram measurements, and biochemistry. End-stage HF was defined as a composite of death, heart transplantation, or implantation of a ventricular assist device. Lasso and sigmoid kernel support vector machine (SVM) algorithms were trained using cross-validation. During follow-up 65 (22%) of Dutch DCM patients developed end-stage HF, with 27 (11%) cases in the Czech cohort. Out of the two considered models, the lasso model (retaining NYHA class, heart rate, systolic blood pressure, height, R-axis, and TAPSE as predictors) reached the highest discriminative performance (testing c-statistic of 0.85, 95%CI 0.58; 0.94), which was confirmed in the external validation cohort (c-statistic of 0.75, 95%CI 0.61; 0.82), compared to a c-statistic of 0.69 for the MAGGIC score. Both the MAGGIC score and the DCM-PROGRESS model slightly over-estimated the true risk, but were otherwise appropriately calibrated.

**Conclusion:** We developed a highly discriminative risk-prediction model for end-stage HF in DCM patients. The model was validated in two countries, suggesting the model can meaningfully improve clinical decision-making.
