## Supplementary Table for "DCM-PROGRESS: predicting end-stage heart failure in non-ischemic dilated cardiomyopathy patients"

### Sheet: Content
Table S1	The training (UMCU) mean and standard deviation (SD) values used to mean center and standardize the features.
Table S2	Candidate features remaining after feature selection.
Table S3	The training (UMCU) discrimination (c-statistic) performance with 95% confidence intervals.
Table S4	The testing (ICRC) discrimination (c-statistic) performance with 95% confidence intervals.
Table S5	The lasso model weights (log odds ratios).
Table S6	The training data (UMCU) derived recalibration values.

### Sheet: S1
	Mean	Standard deviation
Weight (kg)	82.3306	16.6966
Height (cm)	175.629	9.24217
SBP (mm Hg)	120.415	19.9263
Age (years)	51.9316	14.1474
QRS duration (ms)	112.352	26.4206
Heart rate (bpm)	78.5872	17.4954
QTc interval (ms)	455.876	46.0462
R-axis (degrees)	9.45641	54.0063
LV - EF (%)	28.0752	8.68927
LA dim (mm)	44.4821	5.93913
TAPSE (mm)	18.7342	4.36183
LV - EDD (mm)	63.6923	8.27297
NT-pro-BNP (ng/L)	3218.7	4823.61
Creatinine (μmol/L)	91.3632	26.5932

### Sheet: S2
Candidate features
Female sex
Weight (kg)
Height (cm)
SBP (mm Hg)
History of LTVA
Hypertension
NYHA class
History of NSVT
History of Syncope
Family hist. CMP
Rhythm AF
QRS duration (ms)
Heart rate (bpm)
R-axis (degrees)
LBBB
LV - EF (%)
LA dim (mm)
TAPSE (mm)
NT-pro-BNP (ng/L)
Creatinine (μmol/L)

### Sheet: S3
	c-statistic	lower bound (2.5%)	upper bound (97.5%)
Sigmoid SVM	0.77	0.68	0.85
Lasso model	0.80	0.74	0.90

### Sheet: S4
	c-statistic	lower bound (2.5%)	upper bound (97.5%)
Sigmoid SVM	0.75	0.58	0.91
Lasso model	0.85	0.58	0.94

### Sheet: S5
	Regression weights
NYHA class	0.47041
R-axis	0.0571035
Heart rate	0.0519452
Height	-0.0265395
TAPSE	-0.178213
SBP	-0.339808
intercept	-2.3786

### Sheet: S6
	Correction factor
Calibration intercept	2.57177
Calibration slope	2.60356
